# Blood-based Genomic and Cellular Determinants of Response to Neoadjuvant PD-1 Blockade in Patients with Non-Small-Cell Lung Cancer

**DOI:** 10.1101/2021.12.07.21267340

**Authors:** Xi Zhang, Rui Chen, Wenqing Li, Shengchao Zhang, Mengju Jiang, Guodong Su, Yuru Liu, Yu Cai, Wuhao Huang, Yuyan Xiong, Shengguang Wang

## Abstract

**Background:** Despite the improved survival observed in PD-1/PD-L1 blockade therapy, there still is a lack of response to the anti-PD1 therapy for a large proportion of cancer patients across multiple indications, including non-small cell lung cancer (NSCLC)

**Methods:** Transcriptomic profiling was performed on 57 whole blood samples from 31 NSCLC patients and 5 healthy donors, including both responders and non-responders received anti-PD-1 Tislelizumab plus chemotherapy, to characterize differentially expressed genes (DEGs), signature pathways, and immune cell subsets regulated during treatment. Mutations of oncogenic drivers were identified and associated with therapeutic outcomes in a validation cohort with 1661 cancer patients. These multi-level biomarkers were validated and compared across different methods, external datasets and multiple computational tools.

**Results:** NSCLC patients examined and achieved pathological complete response (pCR) were considered as responders or non-responders otherwise. Expression of hundreds DEGs (FDR p<0.05, fold change<-2 or >2) was changed in blood during neoadjuvant anti-PD-1 treatment, as well as in lung cancer tissue as compared to normal samples. Enriched PD-1-mediated pathways and elevated cell abundances of CD8 T cells and regulatory T cells were exclusively observed in responder blood samples. In an independent validation cohort of 1661 pan-cancer patients, a panel of 4 top ranked genetic alterations (PTCH1, DNMT3A, PTPRS, JAK2) identified from responders in discovery cohort were found positively associated with the overall survival (p<0.05).

**Conclusion:** These findings suggest peripheral blood-based biomarkers and cell subsets could be utilized to define the response to neoadjuvant PD-1 blockade in NSCLC patients and a set of novel gene mutations is strongly associated with the therapeutic outcome of cancer immunotherapy.
