## Supplemental Table S2 for "Blood-based Genomic and Cellular Determinants of Response to Neoadjuvant PD-1 Blockade in Patients with Non-Small-Cell Lung Cancer"

### Sheet: Table S2
Table S2 List of PCR primers used in this study
	Gene	Forward 5‘	Reverse 3’
1	HBG1/ HBG2	GACCCAGAGGTTCTTTGAC	TGAGATCATCCAGGTGCTT
2	LHX4	CACTGCTTTGCTTGCATCATC	GGCTGTCTCGTAGTCTTCCTT
3	ANKRD22	GACAAAGCAGAATGAGGCTCTTG	AGCAGAGGGATAAGAGACTGGTT
4	TUBA4B	AGGAGGTGGGCATGGATAGT	AGACAATAAGGCCACAGCACT
5	GATA2	CAGCAAGGCTCGTTCCTGTT	GGCTTGATGAGTGGTCGGT
6	BTBD19	AACCCGCGATACAGTGATGTT	GCTGGAAGAAGTTGCATCTACAG
7	CATIP	GAAGCCATCGACTTCCTCAGCT	TCTCTGCACCTCAATGGTCAGC
8	DAAM2	CCACTGAAGACATCTACCTGGC	AAGGTCCTCCTGCTCATCCATC
9	CD177	CAACCTGCTCAATGGGACACAG	CTTGAGCCAAGTTTCCGTGTGTC
10	INHBB	GAAATCATCAGCTTCGCCGAGAC	GGCAGGAGTTTCAGGTAAAGCC
11	PHF24	GGCTACATCCAAGGAGACAGTG	TTACACCGCTGAAAGGTCTCCG
12	KCNE1	TCTCGACCGTGCTAGGATGA	CGAAGGGCTTGTCTGTTTGG
